# Comparative immunogenicity and effectiveness of mRNA-1273, BNT162b2 and Ad26.COV2.S COVID-19 vaccines

**DOI:** 10.1101/2021.07.18.21260732

**Authors:** Vivek Naranbhai, Wilfredo F. Garcia-Beltran, Christina C. Chang, Cristhian Berrios Mairena, Julia C. Thierauf, Grace Kirkpatrick, Maristela L. Onozato, Ju Cheng, Kerri J. St. Denis, Evan C. Lam, Clarety Kaseke, Rhoda Tano-Menka, Diane Yang, Maia Pavlovic, Wendy Yang, Alexander Kui, Tyler E. Miller, Michael G. Astudillo, Jennifer E. Cahill, Anand S. Dighe, David J. Gregory, Mark C. Poznansky, Gaurav D. Gaiha, Alejandro B. Balazs, A. John Iafrate

## Abstract

**Background:** Understanding immunogenicity and effectiveness of SARS-CoV-2 vaccines is critical to guide rational use.

**Methods:** We compared the immunogenicity of mRNA-1273, BNT-162b2 or Ad26.COV2.S in ambulatory adults in Massachusetts, USA. To correlate immunogenicity with effectiveness of the three vaccines, we performed an inverse-variance meta-analysis of population level effectiveness from public health reports in >40 million individuals.

**Results:** A single dose of either mRNA vaccine yielded comparable antibody and neutralization titers to convalescent individuals. Ad26.COV2.S yielded lower antibody concentrations and frequently negative neutralization titers. Bulk and cytotoxic T-cell responses were higher in mRNA1273 and BNT162b2 than Ad26.COV2.S recipients, and <50% of vaccinees demonstrate CD8+ T-cell responses to spike peptides. Antibody concentrations and neutralization titers increased comparably after the first dose of either vaccine, and further in recipients of a second dose. Prior infection was associated with high antibody concentrations and neutralization even after a single dose and regardless of vaccine. Neutralization of beta, gamma and delta strains were poorer regardless of vaccine. Relative to mRNA1273, the effectiveness of BNT162b2 was lower against infection and hospitalization; and Ad26COV2.S was lower against infection, hospitalization and death.

**Conclusions:** Variation in the immunogenicity correlates with variable effectiveness of the three FDA EUA vaccines deployed in the USA.
