## Supplementary material for "Comparative immunogenicity and effectiveness of mRNA-1273, BNT162b2 and Ad26.COV2.S COVID-19 vaccines": Online supplement for meta-analysis of vaccine effectiveness

### Sheet: Sheet1
Order	Report	Up to:	Source for infection/hospitilization/death data	Source for base population vaccination breakdown	Notes	Vaccine	n vaccinated	Breakthrough cases	Breakthrough rate	95%CI_L	95%CI_U	Breakthrough rate (95%CI)	RR vs mRNA1273	SE	95%CI Lower bound	95%CI upper bound	n vaccinated	Hospitilizations	Hospitilization fraction of cases	Hospitilization rate per 100k vaccinated individuals	95%CI_L	95%CI_U	Hospitilization rate (95%CI)	RR vs mRNA1273	SE	95%CI Lower bound	95%CI upper bound	n vaccinated	Deaths	Deaths (fraction of cases)	Deaths per 100k vaccinated individuals	95%CI_L	95%CI_U	Death rate (95%CI)	RR vs mRNA1273	SE	95%CI Lower bound	95%CI upper bound
1	California, USA	Aug 22 2021	Data obtained under FOI application by Mjohnson:	https://data.ca.gov/dataset/covid-19-vaccine-progress-dashboard-data		mRNA1273	8743961	26890	307.53	303.86	311.2	307.53 (303.86:311.2)					8743961	718	2.67	8.21138	7.61077	8.81199	8.21 (7.61:8.81)					8743961	81	0.3	0.926354	0.724615	1.12809	0.93 (0.72:1.13)
2	California, USA		https://twitter.com/MJohnsoninLA/status/1430716628103163904/photo/1			BNT162b2	11585748	54808	473.06	469.11	477.01	473.06 (469.11:477.01)	1.54	0.01	1.51	1.57	11585748	1247	2.28	10.7632	10.1659	11.3606	10.76 (10.17:11.36)	1.31077	0.0468453	1.19578	1.43682	11585748	119	0.22	1.02712	0.842579	1.21167	1.03 (0.84:1.21)	1.10878	0.144045	0.836051	1.47048
3	California, USA					Ad26.COV2.S	1530193	11730	766.57	752.75	780.39	766.57 (752.75:780.39)	2.49	0.0110305	2.43674	2.54442	1530193	362	3.09	23.6571	21.2204	26.0939	23.66 (21.22:26.09)	2.88102	0.0644548	2.53911	3.26897	1530193	38	0.32	2.48335	1.69377	3.27293	2.48 (1.69:3.27)	2.68078	0.186329	1.86061	3.86249
4	District of Columbia, USA	Aug 26 2021	https://coronavirus.dc.gov/data/vaccination	https://coronavirus.dc.gov/data/vaccination		mRNA1273	149821	511	341.07	311.55	370.59	341.07 (311.55:370.59)					149821	4	0.78	2.66985	0.053432	5.28627	2.67 (0.05:5.29)					149821	2	0.39	1.33493	-0.515175	3.18503	1.33 (-0.52:3.19)
5	District of Columbia, USA					BNT162b2	216981	1145	527.7	497.21	558.19	527.7 (497.21:558.19)	1.55	0.05	1.41	1.71	216981	10	0.87	4.6087	1.75226	7.46513	4.61 (1.75:7.47)	1.7262	0.591598	0.541392	5.50389	216981	3	0.26	1.38261	-0.18195	2.94717	1.38 (-0.18:2.95)	1.03572	0.912865	0.17306	6.19853
6	District of Columbia, USA					Ad26.COV2.S	33793	336	994.29	888.5	1100.08	994.29 (888.5:1100.08)	2.92	0.0699776	2.54576	3.34926	33793	5	1.49	14.796	1.82769	27.7642	14.8 (1.83:27.76)	5.54187	0.670793	1.48821	20.637	33793	2	0.6	5.91839	-2.28384	14.1206	5.92 (-2.28:14.12)	4.43349	0.999982	0.624517	31.4737
7	Oklahoma, USA	Aug 23 2021	https://oklahoma.gov/content/dam/ok/en/covid19/documents/weekly-epi-report/2021.08.25%20Weekly%20Epi%20Report.pdhttps://oklahoma.gov/content/dam/ok/en/covid19/documents/weekly-epi-report/2021.08.25%20Weekly%20Epi%20Report.pdhttps://oklahoma.gov/content/dam/ok/en/covid19/documents/weekly-epi-report/2021.08.25%20Weekly%20Epi%20Report.pdhttps://oklahoma.gov/content/dam/ok/en/covid19/documents/weekly…		Vaccine breakthrough cases is defined as an individual with a COVID-19 positive laboratory results (PCR/Antigen) and documentation of COVID-19 vaccination that meets the definition of fully vaccinated. (Individuals are considered fully vaccinated ≥2 weeks after receiving the last dose in the COVID-19 vaccine series.)	mRNA1273	692793	1752	252.89	241.06	264.72	252.89 (241.06:264.72)					692793	111	6.34	16.0221	13.0417	19.0025	16.02 (13.04:19)					692793	17	0.97	2.45384	1.28737	3.6203	2.45 (1.29:3.62)
8	Oklahoma, USA					BNT162b2	873649	3167	362.5	349.9	375.1	362.5 (349.9:375.1)	1.43	0.03	1.35	1.52	873649	199	6.28	22.778	19.6136	25.9425	22.78 (19.61:25.94)	1.42166	0.118455	1.12711	1.79319	873649	27	0.85	3.09049	1.92477	4.25621	3.09 (1.92:4.26)	1.25945	0.309609	0.686494	2.31061
9	Oklahoma, USA					Ad26.COV2.S	110070	527	478.79	438.01	519.57	478.79 (438.01:519.57)	1.89	0.049576	1.71499	2.08287	110070	39	7.4	35.432	24.3136	46.5504	35.43 (24.31:46.55)	2.21145	0.186117	1.5355	3.18495	110070	9	1.71	8.17661	2.83478	13.5185	8.18 (2.83:13.52)	3.33218	0.412219	1.48539	7.47508
10	Iceland	Jul 30 2021	https://www.mbl.is/frettir/innlent/2021/07/30/flestir_bolusettra_og_smitadra_fengu_janssen/			mRNA1273	19974	25	125.16	76.13	174.19	125.16 (76.13:174.19)					20176	NR										20176
11	Iceland					BNT162b2	126176	168	133.15	113.03	153.27	133.15 (113.03:153.27)	1.06	0.21	0.7	1.6	129854	NR										129854
12	Iceland					Ad26.COV2.S	53150	345	649.11	580.84	717.38	649.11 (580.84:717.38)	5.19	0.206953	3.45943	7.78627	53676	NR										53676
13	South Korea	Aug 10 2021	https://en.yna.co.kr/view/AEN20210810007200320	https://www.statista.com/statistics/1219398/south-korea-covid-19-vaccinations-by-manufacturer/	Vaccinated population as at 8/13	mRNA1273	1000590	34	3.4	2.26	4.54	3.4 (2.26:4.54)
14	South Korea					BNT162b2	14349512	420	2.93	2.65	3.21	2.93 (2.65:3.21)	0.86	0.18	0.6	1.22
15	South Korea					Ad26.COV2.S	1129777	746	66.03	61.29	70.77	66.03 (61.29:70.77)	19.43	0.175358	13.7786	27.3994
16	meta-analysis (fixed effects)					BNT162b2							1.53		1.52	1.55								1.3279		1.24	1.42								1.13		0.88	1.39
17	meta-analysis (random effects)					BNT162b2							1.43		1.33	1.54								1.3279		1.24	1.42								1.13		0.88	1.39
18	meta-analysis (fixed effects)					Ad26.COV2.S							2.54		2.52	2.56								2.84		2.73	2.95								2.86		2.53	3.18
19	meta-analysis (random effects)					Ad26.COV2.S							6.38		3.95	8.81								3.3		2.4	4.21								3.15		2.4	3.91
